# PFAS Exposure During Pregnancy Is Associated with Shorter Gestational Age at Birth and with Growth Trajectories During the First 2 Years of Life

**DOI:** 10.64898/2026.10.20.26366022

**Authors:** Kyle A. Campbell, Clark R. Sims, Priyadarshni Patel, Lauren A. Havens, Andrew J. Morris, Kartik Shankar, Kevin J. Pearson, Aline Andres, Todd M. Everson

**Affiliations:** Gangarosa Department of Environmental Health, Rollins School of Public Health at Emory University, Atlanta, Georgia, United States; Arkansas Children’s Nutrition Center, Little Rock, Arkansas, United States; Department of Pediatrics, University of Arkansas for Medical Sciences, Little Rock, Arkansas, United States; Central Arkansas Veterans Affairs Healthcare System and University of Arkansas for Medical Sciences, Little Rock, Arkansas, United States; Responsive Agricultural Food Systems Research Unit, Plains Area, USDA Agricultural Research Service, College Station, Texas, United States; Department of Nutrition, Texas A&M University, College Station, Texas, United States; Department of Pharmacology & Nutritional Sciences, University of Kentucky College of Medicine, Lexington, Kentucky, United States; Department of Epidemiology, Rollins School of Public Health at Emory University, Atlanta, Georgia, United States

**Keywords:** Per- and polyfluoroalkyl substances, PFAS, pregnancy, infant growth, fat mass, quantile g-computation

## Abstract

**Introduction:** Prenatal exposure to per- and polyfluoroalkyl substances (PFAS) may influence birth outcomes and postnatal growth and adiposity, yet prospective evidence is limited. We evaluated sex-specific associations of first trimester maternal PFAS exposure with birth outcomes and children’s growth and body composition through age two.

**Methods:** Participants were enrolled in the Glowing prospective cohort study (2010-2014, NCT01131117). Levels of six PFAS (PFOS, PFOA, PFBS, PFHxS, PFNA, PFHxA) in maternal serum at 10-12 weeks’ gestation were analyzed. Five participants were excluded due to unsuccessful PFAS characterization. We tested associations between PFAS exposure and gestational age, birth weight, birth length, and 11 repeated measures of weight, length, fat mass, and fat-free mass (FFM) during the first two years of life with linear regression, SuperImposition by Translation And Rotation growth curve size and intensity, and quantile g-computation.

**Results:** Among 217 complete-case dyads, higher first trimester PFAS concentrations were associated with shorter gestation (PFOS and PFHxS; e.g., PFOS β = −0.198 weeks per doubling, 95% CI −0.368 to −0.028). PFHxS was associated with lower birth weight (β = −0.048 kg, 95% CI −0.093 to −0.002). Among males only, PFOS, PFHxS, PFOA, and PFNA were associated with shorter gestation and PFNA with shorter birth length. For postnatal growth, PFBS was associated with lower weight and fat-free mass growth intensity. PFHxS was associated with smaller length and fat-free mass among females. The joint six-PFAS mixture was not associated with any outcome. Associations were robust to adjustment for maternal albumin and estimated glomerular filtration rate.

**Conclusion:** In a Central Arkansas birth cohort, first trimester maternal PFAS concentrations, particularly PFHxS, were individually associated with shorter gestation and reduced early growth and fat-free mass accrual, with more sex-specific male associations among birth outcomes and more female associations in longitudinal postnatal growth through age two.

**Graphical Abstract:** 
