## Supplemental Table 1 for "PFAS Exposure During Pregnancy Is Associated with Shorter Gestational Age at Birth and with Growth Trajectories During the First 2 Years of Life"

### Sheet: README
Supplemental Table 1 - Prenatal PFAS and birth outcomes
Covariate-adjustment models
Model	Definition
Primary	Base covariate set (see Methods).
+ Albumin	Primary covariates + maternal serum albumin at T1 (g/dL).
+ eGFR	Primary covariates + maternal estimated glomerular filtration rate at T1 (CKD-EPI 2021).
+ Albumin & eGFR	Primary covariates + both maternal serum albumin and eGFR at T1.
Sheets description
Sheet	Data rows
S1a. Individual PFAS	216
S1b. Mixture (Psi)	36
S1c. Component weights	216
Column glossary
Column	Meaning
Model	Covariate-adjustment model (see table above).
Sex / Group	Analytic stratum: Overall (or All), Female, Male.
Outcome	Dependent variable.
Exposure / PFAS	PFAS congener, log2-transformed.
N	Analytic sample size for that model and stratum.
Beta	Difference in outcome per doubling of exposure.
Psi	Quantile g-computation joint mixture effect per one-quartile increase in all six PFAS (q=4).
SE	Standard error.
CI_95	95% confidence interval (lower, upper).
P	Nominal p-value.
P_FDR	Benjamini-Hochberg false discovery rate adjusted p-value.
Direction	Sign of the congener's contribution to the mixture.
Weight	Proportional weight within its (positive or negative) partition; each partition sums to 1.
Weight_Signed	Weight signed by Direction, for plotting.
Psi_Pos / Psi_Neg	Sum of the positive / negative partition effects for that model, stratum and outcome.

### Sheet: S1a. Individual PFAS
S1a. Individual PFAS
Single-pollutant linear regression: birth outcome regressed on each log2-PFAS separately.
Rows are stacked across four covariate-adjustment models; filter the Model column to isolate one.
Model	Sex	Outcome	Exposure	N	Beta	SE	CI_95	P	P_FDR
Primary	All	Birth length (cm)	PFBS	217	0.077	0.173	-0.262, 0.415	0.6574	0.9955
Primary	All	Birth length (cm)	PFHxA	217	-0.009	0.139	-0.281, 0.264	0.9502	0.9955
Primary	All	Birth length (cm)	PFHxS	217	-0.047	0.124	-0.291, 0.197	0.7058	0.9955
Primary	All	Birth length (cm)	PFNA	217	-0.198	0.15	-0.492, 0.097	0.1903	0.7851
Primary	All	Birth length (cm)	PFOA	217	-0.114	0.145	-0.398, 0.169	0.4311	0.9955
Primary	All	Birth length (cm)	PFOS	217	-0.043	0.219	-0.472, 0.387	0.8464	0.9955
Primary	Female	Birth length (cm)	PFBS	93	-0.103	0.26	-0.613, 0.406	0.6917	0.9955
Primary	Female	Birth length (cm)	PFHxA	93	0.252	0.203	-0.146, 0.651	0.2181	0.7851
Primary	Female	Birth length (cm)	PFHxS	93	-0.065	0.176	-0.410, 0.281	0.7137	0.9955
Primary	Female	Birth length (cm)	PFNA	93	0.001	0.202	-0.394, 0.396	0.9955	0.9955
Primary	Female	Birth length (cm)	PFOA	93	-0.012	0.199	-0.402, 0.377	0.9502	0.9955
Primary	Female	Birth length (cm)	PFOS	93	-0.064	0.324	-0.699, 0.570	0.8428	0.9955
Primary	Male	Birth length (cm)	PFBS	124	0.24	0.234	-0.218, 0.697	0.3072	0.9217
Primary	Male	Birth length (cm)	PFHxA	124	-0.256	0.193	-0.635, 0.123	0.1886	0.7851
Primary	Male	Birth length (cm)	PFHxS	124	-0.023	0.177	-0.371, 0.324	0.8957	0.9955
Primary	Male	Birth length (cm)	PFNA	124	-0.464	0.226	-0.907, -0.021	0.0423	0.7611
Primary	Male	Birth length (cm)	PFOA	124	-0.285	0.218	-0.713, 0.142	0.193	0.7851
Primary	Male	Birth length (cm)	PFOS	124	-0.05	0.301	-0.641, 0.540	0.8675	0.9955
Primary	All	Birth weight (kg)	PFBS	217	-0.001	0.033	-0.065, 0.063	0.9699	0.9699
Primary	All	Birth weight (kg)	PFHxA	217	0.008	0.026	-0.043, 0.060	0.7576	0.9292
Primary	All	Birth weight (kg)	PFHxS	217	-0.048	0.023	-0.093, -0.002	0.0415	0.6337
Primary	All	Birth weight (kg)	PFNA	217	-0.017	0.028	-0.073, 0.038	0.5441	0.8904
Primary	All	Birth weight (kg)	PFOA	217	-0.004	0.027	-0.058, 0.049	0.8775	0.9292
Primary	All	Birth weight (kg)	PFOS	217	-0.039	0.041	-0.120, 0.042	0.3429	0.6858
Primary	Female	Birth weight (kg)	PFBS	93	-0.05	0.046	-0.139, 0.040	0.2799	0.6858
Primary	Female	Birth weight (kg)	PFHxA	93	0.049	0.036	-0.021, 0.119	0.176	0.6337
Primary	Female	Birth weight (kg)	PFHxS	93	-0.043	0.031	-0.103, 0.017	0.1659	0.6337
Primary	Female	Birth weight (kg)	PFNA	93	0.014	0.036	-0.055, 0.084	0.6907	0.9292
Primary	Female	Birth weight (kg)	PFOA	93	-0.006	0.035	-0.075, 0.062	0.856	0.9292
Primary	Female	Birth weight (kg)	PFOS	93	-0.015	0.057	-0.126, 0.097	0.7993	0.9292
Primary	Male	Birth weight (kg)	PFBS	124	0.047	0.046	-0.042, 0.136	0.3052	0.6858
Primary	Male	Birth weight (kg)	PFHxA	124	-0.031	0.038	-0.105, 0.043	0.4143	0.7458
Primary	Male	Birth weight (kg)	PFHxS	124	-0.054	0.034	-0.121, 0.014	0.1206	0.6337
Primary	Male	Birth weight (kg)	PFNA	124	-0.062	0.044	-0.149, 0.025	0.1636	0.6337
Primary	Male	Birth weight (kg)	PFOA	124	-0.02	0.043	-0.103, 0.064	0.6492	0.9292
Primary	Male	Birth weight (kg)	PFOS	124	-0.073	0.058	-0.187, 0.041	0.2142	0.6425
Primary	All	Gestational age (wk)	PFBS	217	0.016	0.069	-0.119, 0.152	0.8123	0.8929
Primary	All	Gestational age (wk)	PFHxA	217	0.05	0.056	-0.059, 0.159	0.3669	0.6055
Primary	All	Gestational age (wk)	PFHxS	217	-0.098	0.049	-0.195, -0.001	0.0481	0.1443
Primary	All	Gestational age (wk)	PFNA	217	-0.09	0.06	-0.208, 0.028	0.1374	0.3092
Primary	All	Gestational age (wk)	PFOA	217	-0.105	0.058	-0.218, 0.008	0.0707	0.1817
Primary	All	Gestational age (wk)	PFOS	217	-0.198	0.087	-0.368, -0.028	0.0237	0.1068
Primary	Female	Gestational age (wk)	PFBS	93	-0.074	0.101	-0.272, 0.125	0.4683	0.7024
Primary	Female	Gestational age (wk)	PFHxA	93	0.098	0.079	-0.058, 0.254	0.2197	0.4395
Primary	Female	Gestational age (wk)	PFHxS	93	-0.039	0.069	-0.174, 0.096	0.5693	0.732
Primary	Female	Gestational age (wk)	PFNA	93	0.037	0.079	-0.117, 0.191	0.6418	0.7701
Primary	Female	Gestational age (wk)	PFOA	93	-0.01	0.078	-0.163, 0.142	0.8929	0.8929
Primary	Female	Gestational age (wk)	PFOS	93	-0.08	0.126	-0.327, 0.168	0.5291	0.732
Primary	Male	Gestational age (wk)	PFBS	124	0.086	0.095	-0.101, 0.273	0.37	0.6055
Primary	Male	Gestational age (wk)	PFHxA	124	-0.014	0.08	-0.170, 0.142	0.8591	0.8929
Primary	Male	Gestational age (wk)	PFHxS	124	-0.144	0.071	-0.284, -0.005	0.045	0.1443
Primary	Male	Gestational age (wk)	PFNA	124	-0.243	0.091	-0.422, -0.064	0.0088	0.1054
Primary	Male	Gestational age (wk)	PFOA	124	-0.215	0.087	-0.387, -0.044	0.0151	0.1054
Primary	Male	Gestational age (wk)	PFOS	124	-0.289	0.12	-0.524, -0.054	0.0176	0.1054
+ Albumin	All	Birth length (cm)	PFBS	186	0.116	0.181	-0.238, 0.471	0.521	0.8048
+ Albumin	All	Birth length (cm)	PFHxA	186	-0.129	0.157	-0.437, 0.178	0.411	0.8048
+ Albumin	All	Birth length (cm)	PFHxS	186	-0.072	0.132	-0.331, 0.187	0.5871	0.8129
+ Albumin	All	Birth length (cm)	PFNA	186	-0.396	0.167	-0.723, -0.069	0.0185	0.3238
+ Albumin	All	Birth length (cm)	PFOA	186	-0.176	0.153	-0.476, 0.123	0.2503	0.8048
+ Albumin	All	Birth length (cm)	PFOS	186	-0.15	0.242	-0.624, 0.324	0.5365	0.8048
+ Albumin	Female	Birth length (cm)	PFBS	77	0.018	0.272	-0.515, 0.550	0.9483	0.9821
+ Albumin	Female	Birth length (cm)	PFHxA	77	0.186	0.23	-0.265, 0.636	0.4222	0.8048
+ Albumin	Female	Birth length (cm)	PFHxS	77	-0.124	0.186	-0.488, 0.241	0.5077	0.8048
+ Albumin	Female	Birth length (cm)	PFNA	77	-0.251	0.228	-0.697, 0.195	0.2733	0.8048
+ Albumin	Female	Birth length (cm)	PFOA	77	-0.034	0.205	-0.437, 0.368	0.8686	0.9772
+ Albumin	Female	Birth length (cm)	PFOS	77	-0.136	0.366	-0.854, 0.582	0.7122	0.8709
+ Albumin	Male	Birth length (cm)	PFBS	109	0.164	0.252	-0.330, 0.658	0.5166	0.8048
+ Albumin	Male	Birth length (cm)	PFHxA	109	-0.345	0.221	-0.777, 0.088	0.1211	0.6116
+ Albumin	Male	Birth length (cm)	PFHxS	109	0.004	0.19	-0.367, 0.376	0.9821	0.9821
+ Albumin	Male	Birth length (cm)	PFNA	109	-0.53	0.249	-1.019, -0.041	0.036	0.3238
+ Albumin	Male	Birth length (cm)	PFOA	109	-0.352	0.234	-0.812, 0.107	0.1359	0.6116
+ Albumin	Male	Birth length (cm)	PFOS	109	-0.115	0.327	-0.757, 0.527	0.7258	0.8709
+ Albumin	All	Birth weight (kg)	PFBS	186	0.008	0.035	-0.061, 0.077	0.8216	0.9309
+ Albumin	All	Birth weight (kg)	PFHxA	186	-0.007	0.031	-0.067, 0.053	0.8275	0.9309
+ Albumin	All	Birth weight (kg)	PFHxS	186	-0.05	0.025	-0.100, 0.000	0.053	0.7191
+ Albumin	All	Birth weight (kg)	PFNA	186	-0.039	0.033	-0.103, 0.026	0.239	0.7191
+ Albumin	All	Birth weight (kg)	PFOA	186	-0.012	0.03	-0.071, 0.046	0.6779	0.9309
+ Albumin	All	Birth weight (kg)	PFOS	186	-0.047	0.047	-0.139, 0.045	0.3196	0.7191
+ Albumin	Female	Birth weight (kg)	PFBS	77	-0.044	0.049	-0.139, 0.052	0.376	0.752
+ Albumin	Female	Birth weight (kg)	PFHxA	77	0.032	0.042	-0.050, 0.113	0.4507	0.8111
+ Albumin	Female	Birth weight (kg)	PFHxS	77	-0.041	0.033	-0.106, 0.025	0.226	0.7191
+ Albumin	Female	Birth weight (kg)	PFNA	77	-0.003	0.041	-0.085, 0.078	0.9351	0.9456
+ Albumin	Female	Birth weight (kg)	PFOA	77	-0.011	0.037	-0.084, 0.062	0.768	0.9309
+ Albumin	Female	Birth weight (kg)	PFOS	77	-0.005	0.066	-0.134, 0.125	0.9456	0.9456
+ Albumin	Male	Birth weight (kg)	PFBS	109	0.056	0.05	-0.042, 0.154	0.2676	0.7191
+ Albumin	Male	Birth weight (kg)	PFHxA	109	-0.03	0.045	-0.118, 0.057	0.4957	0.8111
+ Albumin	Male	Birth weight (kg)	PFHxS	109	-0.05	0.038	-0.123, 0.024	0.1897	0.7191
+ Albumin	Male	Birth weight (kg)	PFNA	109	-0.064	0.051	-0.164, 0.035	0.2057	0.7191
+ Albumin	Male	Birth weight (kg)	PFOA	109	-0.02	0.047	-0.113, 0.073	0.6777	0.9309
+ Albumin	Male	Birth weight (kg)	PFOS	109	-0.067	0.065	-0.195, 0.060	0.3042	0.7191
+ Albumin	All	Gestational age (wk)	PFBS	186	0.022	0.071	-0.117, 0.161	0.7598	0.8902
+ Albumin	All	Gestational age (wk)	PFHxA	186	0.033	0.062	-0.088, 0.154	0.5926	0.8889
+ Albumin	All	Gestational age (wk)	PFHxS	186	-0.1	0.051	-0.200, 0.000	0.0527	0.1581
+ Albumin	All	Gestational age (wk)	PFNA	186	-0.118	0.066	-0.247, 0.011	0.0746	0.1919
+ Albumin	All	Gestational age (wk)	PFOA	186	-0.103	0.06	-0.220, 0.014	0.0858	0.193
+ Albumin	All	Gestational age (wk)	PFOS	186	-0.193	0.094	-0.377, -0.009	0.0409	0.1472
+ Albumin	Female	Gestational age (wk)	PFBS	77	-0.064	0.103	-0.267, 0.139	0.5401	0.8838
+ Albumin	Female	Gestational age (wk)	PFHxA	77	0.093	0.087	-0.079, 0.264	0.2935	0.587
+ Albumin	Female	Gestational age (wk)	PFHxS	77	-0.014	0.071	-0.153, 0.126	0.8458	0.8902
+ Albumin	Female	Gestational age (wk)	PFNA	77	0.025	0.088	-0.147, 0.197	0.7769	0.8902
+ Albumin	Female	Gestational age (wk)	PFOA	77	0.026	0.078	-0.128, 0.179	0.7439	0.8902
+ Albumin	Female	Gestational age (wk)	PFOS	77	0.019	0.14	-0.255, 0.294	0.8902	0.8902
+ Albumin	Male	Gestational age (wk)	PFBS	109	0.068	0.099	-0.127, 0.262	0.4978	0.8838
+ Albumin	Male	Gestational age (wk)	PFHxA	109	-0.016	0.088	-0.189, 0.156	0.8555	0.8902
+ Albumin	Male	Gestational age (wk)	PFHxS	109	-0.167	0.073	-0.309, -0.024	0.0244	0.1099
+ Albumin	Male	Gestational age (wk)	PFNA	109	-0.262	0.097	-0.452, -0.071	0.0083	0.0621
+ Albumin	Male	Gestational age (wk)	PFOA	109	-0.245	0.09	-0.422, -0.068	0.0079	0.0621
+ Albumin	Male	Gestational age (wk)	PFOS	109	-0.327	0.125	-0.572, -0.082	0.0103	0.0621
+ eGFR	All	Birth length (cm)	PFBS	185	0.121	0.18	-0.232, 0.475	0.5023	0.9042
+ eGFR	All	Birth length (cm)	PFHxA	185	-0.133	0.158	-0.443, 0.177	0.4008	0.9017
+ eGFR	All	Birth length (cm)	PFHxS	185	-0.039	0.133	-0.300, 0.222	0.7709	0.9334
+ eGFR	All	Birth length (cm)	PFNA	185	-0.322	0.168	-0.652, 0.008	0.0576	0.6526
+ eGFR	All	Birth length (cm)	PFOA	185	-0.132	0.155	-0.435, 0.171	0.3948	0.9017
+ eGFR	All	Birth length (cm)	PFOS	185	-0.099	0.244	-0.577, 0.380	0.6868	0.9334
+ eGFR	Female	Birth length (cm)	PFBS	77	0.034	0.274	-0.502, 0.571	0.9008	0.9334
+ eGFR	Female	Birth length (cm)	PFHxA	77	0.201	0.233	-0.256, 0.657	0.3925	0.9017
+ eGFR	Female	Birth length (cm)	PFHxS	77	-0.129	0.191	-0.504, 0.246	0.502	0.9042
+ eGFR	Female	Birth length (cm)	PFNA	77	-0.203	0.226	-0.645, 0.240	0.3728	0.9017
+ eGFR	Female	Birth length (cm)	PFOA	77	-0.026	0.207	-0.432, 0.381	0.9014	0.9334
+ eGFR	Female	Birth length (cm)	PFOS	77	-0.15	0.375	-0.885, 0.585	0.6904	0.9334
+ eGFR	Male	Birth length (cm)	PFBS	108	0.146	0.249	-0.343, 0.634	0.5602	0.9166
+ eGFR	Male	Birth length (cm)	PFHxA	108	-0.374	0.219	-0.803, 0.055	0.0906	0.6526
+ eGFR	Male	Birth length (cm)	PFHxS	108	0.042	0.19	-0.330, 0.415	0.824	0.9334
+ eGFR	Male	Birth length (cm)	PFNA	108	-0.416	0.257	-0.920, 0.088	0.1088	0.6526
+ eGFR	Male	Birth length (cm)	PFOA	108	-0.262	0.24	-0.731, 0.208	0.2773	0.9017
+ eGFR	Male	Birth length (cm)	PFOS	108	-0.027	0.327	-0.669, 0.614	0.9334	0.9334
+ eGFR	All	Birth weight (kg)	PFBS	185	0.008	0.035	-0.060, 0.077	0.8098	0.9375
+ eGFR	All	Birth weight (kg)	PFHxA	185	-0.005	0.031	-0.065, 0.055	0.8763	0.9375
+ eGFR	All	Birth weight (kg)	PFHxS	185	-0.043	0.026	-0.093, 0.008	0.0978	0.9375
+ eGFR	All	Birth weight (kg)	PFNA	185	-0.02	0.033	-0.084, 0.045	0.5513	0.9375
+ eGFR	All	Birth weight (kg)	PFOA	185	-0.001	0.03	-0.060, 0.058	0.9778	0.9778
+ eGFR	All	Birth weight (kg)	PFOS	185	-0.034	0.047	-0.127, 0.059	0.4736	0.9375
+ eGFR	Female	Birth weight (kg)	PFBS	77	-0.047	0.049	-0.143, 0.049	0.3429	0.9375
+ eGFR	Female	Birth weight (kg)	PFHxA	77	0.029	0.042	-0.053, 0.111	0.4922	0.9375
+ eGFR	Female	Birth weight (kg)	PFHxS	77	-0.046	0.034	-0.113, 0.021	0.1818	0.9375
+ eGFR	Female	Birth weight (kg)	PFNA	77	-0.008	0.041	-0.088, 0.072	0.8443	0.9375
+ eGFR	Female	Birth weight (kg)	PFOA	77	-0.013	0.037	-0.086, 0.060	0.7225	0.9375
+ eGFR	Female	Birth weight (kg)	PFOS	77	-0.01	0.068	-0.142, 0.123	0.8854	0.9375
+ eGFR	Male	Birth weight (kg)	PFBS	108	0.04	0.049	-0.056, 0.136	0.4164	0.9375
+ eGFR	Male	Birth weight (kg)	PFHxA	108	-0.021	0.044	-0.106, 0.065	0.6374	0.9375
+ eGFR	Male	Birth weight (kg)	PFHxS	108	-0.043	0.037	-0.116, 0.030	0.246	0.9375
+ eGFR	Male	Birth weight (kg)	PFNA	108	-0.018	0.051	-0.118, 0.083	0.7317	0.9375
+ eGFR	Male	Birth weight (kg)	PFOA	108	0.013	0.047	-0.080, 0.106	0.7852	0.9375
+ eGFR	Male	Birth weight (kg)	PFOS	108	-0.045	0.064	-0.172, 0.081	0.4836	0.9375
+ eGFR	All	Gestational age (wk)	PFBS	185	0.036	0.07	-0.102, 0.173	0.6096	0.844
+ eGFR	All	Gestational age (wk)	PFHxA	185	0.004	0.062	-0.117, 0.125	0.9458	0.9857
+ eGFR	All	Gestational age (wk)	PFHxS	185	-0.08	0.051	-0.181, 0.021	0.1218	0.3132
+ eGFR	All	Gestational age (wk)	PFNA	185	-0.103	0.066	-0.232, 0.026	0.1182	0.3132
+ eGFR	All	Gestational age (wk)	PFOA	185	-0.086	0.06	-0.203, 0.031	0.1531	0.3445
+ eGFR	All	Gestational age (wk)	PFOS	185	-0.158	0.094	-0.343, 0.027	0.0963	0.3132
+ eGFR	Female	Gestational age (wk)	PFBS	77	-0.076	0.104	-0.280, 0.127	0.4631	0.6947
+ eGFR	Female	Gestational age (wk)	PFHxA	77	0.082	0.089	-0.091, 0.256	0.3566	0.6882
+ eGFR	Female	Gestational age (wk)	PFHxS	77	-0.025	0.073	-0.168, 0.118	0.7313	0.9403
+ eGFR	Female	Gestational age (wk)	PFNA	77	0.002	0.086	-0.168, 0.171	0.9857	0.9857
+ eGFR	Female	Gestational age (wk)	PFOA	77	0.017	0.079	-0.137, 0.172	0.8263	0.9857
+ eGFR	Female	Gestational age (wk)	PFOS	77	0.005	0.143	-0.274, 0.285	0.9716	0.9857
+ eGFR	Male	Gestational age (wk)	PFBS	108	0.08	0.096	-0.109, 0.269	0.4075	0.6882
+ eGFR	Male	Gestational age (wk)	PFHxA	108	-0.069	0.086	-0.237, 0.099	0.4205	0.6882
+ eGFR	Male	Gestational age (wk)	PFHxS	108	-0.145	0.072	-0.287, -0.004	0.0471	0.2119
+ eGFR	Male	Gestational age (wk)	PFNA	108	-0.211	0.099	-0.405, -0.018	0.0347	0.2079
+ eGFR	Male	Gestational age (wk)	PFOA	108	-0.198	0.091	-0.377, -0.019	0.0323	0.2079
+ eGFR	Male	Gestational age (wk)	PFOS	108	-0.27	0.124	-0.513, -0.027	0.0318	0.2079
+ Albumin & eGFR	All	Birth length (cm)	PFBS	185	0.134	0.18	-0.220, 0.488	0.4586	0.9172
+ Albumin & eGFR	All	Birth length (cm)	PFHxA	185	-0.158	0.159	-0.470, 0.153	0.3211	0.8926
+ Albumin & eGFR	All	Birth length (cm)	PFHxS	185	-0.028	0.133	-0.290, 0.233	0.8324	0.9709
+ Albumin & eGFR	All	Birth length (cm)	PFNA	185	-0.349	0.169	-0.680, -0.018	0.0403	0.5352
+ Albumin & eGFR	All	Birth length (cm)	PFOA	185	-0.131	0.154	-0.434, 0.171	0.3967	0.8926
+ Albumin & eGFR	All	Birth length (cm)	PFOS	185	-0.062	0.246	-0.545, 0.420	0.7999	0.9709
+ Albumin & eGFR	Female	Birth length (cm)	PFBS	77	0.029	0.274	-0.509, 0.566	0.9169	0.9709
+ Albumin & eGFR	Female	Birth length (cm)	PFHxA	77	0.208	0.233	-0.250, 0.665	0.3771	0.8926
+ Albumin & eGFR	Female	Birth length (cm)	PFHxS	77	-0.107	0.194	-0.487, 0.273	0.5829	0.9539
+ Albumin & eGFR	Female	Birth length (cm)	PFNA	77	-0.246	0.229	-0.695, 0.203	0.2866	0.8926
+ Albumin & eGFR	Female	Birth length (cm)	PFOA	77	-0.024	0.208	-0.430, 0.383	0.9101	0.9709
+ Albumin & eGFR	Female	Birth length (cm)	PFOS	77	-0.095	0.381	-0.842, 0.652	0.8041	0.9709
+ Albumin & eGFR	Male	Birth length (cm)	PFBS	108	0.166	0.251	-0.327, 0.658	0.5109	0.9196
+ Albumin & eGFR	Male	Birth length (cm)	PFHxA	108	-0.428	0.224	-0.868, 0.012	0.0595	0.5352
+ Albumin & eGFR	Male	Birth length (cm)	PFHxS	108	0.042	0.19	-0.331, 0.415	0.8267	0.9709
+ Albumin & eGFR	Male	Birth length (cm)	PFNA	108	-0.432	0.258	-0.938, 0.074	0.0976	0.5857
+ Albumin & eGFR	Male	Birth length (cm)	PFOA	108	-0.261	0.24	-0.732, 0.210	0.2793	0.8926
+ Albumin & eGFR	Male	Birth length (cm)	PFOS	108	-0.007	0.33	-0.654, 0.639	0.9824	0.9824
+ Albumin & eGFR	All	Birth weight (kg)	PFBS	185	0.012	0.035	-0.057, 0.080	0.7414	0.9206
+ Albumin & eGFR	All	Birth weight (kg)	PFHxA	185	-0.011	0.031	-0.071, 0.050	0.7315	0.9206
+ Albumin & eGFR	All	Birth weight (kg)	PFHxS	185	-0.04	0.026	-0.091, 0.010	0.1186	0.9206
+ Albumin & eGFR	All	Birth weight (kg)	PFNA	185	-0.026	0.033	-0.091, 0.039	0.4381	0.9206
+ Albumin & eGFR	All	Birth weight (kg)	PFOA	185	-0.001	0.03	-0.059, 0.058	0.9822	0.9822
+ Albumin & eGFR	All	Birth weight (kg)	PFOS	185	-0.025	0.048	-0.119, 0.068	0.598	0.9206
+ Albumin & eGFR	Female	Birth weight (kg)	PFBS	77	-0.046	0.049	-0.143, 0.050	0.3511	0.9206
+ Albumin & eGFR	Female	Birth weight (kg)	PFHxA	77	0.028	0.042	-0.054, 0.111	0.5043	0.9206
+ Albumin & eGFR	Female	Birth weight (kg)	PFHxS	77	-0.049	0.035	-0.117, 0.018	0.1579	0.9206
+ Albumin & eGFR	Female	Birth weight (kg)	PFNA	77	-0.005	0.042	-0.086, 0.077	0.9109	0.9645
+ Albumin & eGFR	Female	Birth weight (kg)	PFOA	77	-0.014	0.037	-0.087, 0.060	0.7196	0.9206
+ Albumin & eGFR	Female	Birth weight (kg)	PFOS	77	-0.016	0.069	-0.151, 0.119	0.8183	0.9206
+ Albumin & eGFR	Male	Birth weight (kg)	PFBS	108	0.052	0.048	-0.043, 0.147	0.2887	0.9206
+ Albumin & eGFR	Male	Birth weight (kg)	PFHxA	108	-0.043	0.044	-0.129, 0.044	0.3364	0.9206
+ Albumin & eGFR	Male	Birth weight (kg)	PFHxS	108	-0.044	0.037	-0.116, 0.028	0.2352	0.9206
+ Albumin & eGFR	Male	Birth weight (kg)	PFNA	108	-0.026	0.051	-0.125, 0.073	0.6093	0.9206
+ Albumin & eGFR	Male	Birth weight (kg)	PFOA	108	0.013	0.047	-0.079, 0.105	0.7788	0.9206
+ Albumin & eGFR	Male	Birth weight (kg)	PFOS	108	-0.033	0.064	-0.158, 0.092	0.6035	0.9206
+ Albumin & eGFR	All	Gestational age (wk)	PFBS	185	0.032	0.07	-0.106, 0.170	0.6466	0.8313
+ Albumin & eGFR	All	Gestational age (wk)	PFHxA	185	0.011	0.062	-0.111, 0.133	0.8576	0.8688
+ Albumin & eGFR	All	Gestational age (wk)	PFHxS	185	-0.084	0.052	-0.185, 0.017	0.1068	0.3203
+ Albumin & eGFR	All	Gestational age (wk)	PFNA	185	-0.098	0.066	-0.227, 0.032	0.1422	0.3428
+ Albumin & eGFR	All	Gestational age (wk)	PFOA	185	-0.086	0.06	-0.204, 0.031	0.1524	0.3428
+ Albumin & eGFR	All	Gestational age (wk)	PFOS	185	-0.172	0.095	-0.358, 0.015	0.0724	0.2607
+ Albumin & eGFR	Female	Gestational age (wk)	PFBS	77	-0.074	0.103	-0.277, 0.129	0.4781	0.729
+ Albumin & eGFR	Female	Gestational age (wk)	PFHxA	77	0.079	0.088	-0.094, 0.252	0.375	0.729
+ Albumin & eGFR	Female	Gestational age (wk)	PFHxS	77	-0.038	0.073	-0.182, 0.106	0.6078	0.8313
+ Albumin & eGFR	Female	Gestational age (wk)	PFNA	77	0.02	0.087	-0.152, 0.191	0.8219	0.8688
+ Albumin & eGFR	Female	Gestational age (wk)	PFOA	77	0.016	0.079	-0.138, 0.170	0.8368	0.8688
+ Albumin & eGFR	Female	Gestational age (wk)	PFOS	77	-0.024	0.144	-0.307, 0.259	0.8688	0.8688
+ Albumin & eGFR	Male	Gestational age (wk)	PFBS	108	0.075	0.097	-0.116, 0.266	0.4422	0.729
+ Albumin & eGFR	Male	Gestational age (wk)	PFHxA	108	-0.062	0.088	-0.235, 0.111	0.486	0.729
+ Albumin & eGFR	Male	Gestational age (wk)	PFHxS	108	-0.145	0.072	-0.287, -0.003	0.0481	0.2166
+ Albumin & eGFR	Male	Gestational age (wk)	PFNA	108	-0.208	0.099	-0.403, -0.013	0.0387	0.2166
+ Albumin & eGFR	Male	Gestational age (wk)	PFOA	108	-0.198	0.092	-0.378, -0.019	0.0327	0.2166
+ Albumin & eGFR	Male	Gestational age (wk)	PFOS	108	-0.279	0.125	-0.524, -0.035	0.0275	0.2166

### Sheet: S1b. Mixture (Psi)
S1b. Mixture (Psi)
Quantile g-computation joint mixture effect (Psi) of all six PFAS, q=4.
Rows are stacked across four covariate-adjustment models; filter the Model column to isolate one.
Model	Sex	Outcome	Psi	SE	CI_95	P
Primary	All	Birth length (cm)	-0.16	0.342	-0.829, 0.510	0.6407
Primary	Female	Birth length (cm)	0.034	0.497	-0.939, 1.007	0.9451
Primary	Male	Birth length (cm)	-0.02	0.453	-0.908, 0.868	0.9648
Primary	All	Birth weight (kg)	-0.075	0.064	-0.201, 0.051	0.2459
Primary	Female	Birth weight (kg)	-0.03	0.086	-0.199, 0.139	0.7277
Primary	Male	Birth weight (kg)	-0.054	0.091	-0.232, 0.123	0.5496
Primary	All	Gestational age (wk)	-0.203	0.136	-0.471, 0.064	0.1374
Primary	Female	Gestational age (wk)	-0.108	0.191	-0.482, 0.266	0.5725
Primary	Male	Gestational age (wk)	-0.236	0.183	-0.596, 0.123	0.1999
+ Albumin	All	Birth length (cm)	-0.482	0.367	-1.201, 0.237	0.1908
+ Albumin	Female	Birth length (cm)	-0.322	0.538	-1.376, 0.732	0.5513
+ Albumin	Male	Birth length (cm)	-0.432	0.507	-1.425, 0.561	0.3958
+ Albumin	All	Birth weight (kg)	-0.115	0.072	-0.256, 0.025	0.1098
+ Albumin	Female	Birth weight (kg)	-0.066	0.098	-0.258, 0.126	0.5031
+ Albumin	Male	Birth weight (kg)	-0.064	0.104	-0.267, 0.139	0.5401
+ Albumin	All	Gestational age (wk)	-0.203	0.144	-0.486, 0.080	0.1613
+ Albumin	Female	Gestational age (wk)	-0.068	0.208	-0.476, 0.339	0.7433
+ Albumin	Male	Gestational age (wk)	-0.318	0.195	-0.701, 0.065	0.1068
+ eGFR	All	Birth length (cm)	-0.357	0.37	-1.082, 0.368	0.3358
+ eGFR	Female	Birth length (cm)	-0.23	0.545	-1.299, 0.839	0.6745
+ eGFR	Male	Birth length (cm)	-0.263	0.517	-1.276, 0.750	0.6115
+ eGFR	All	Birth weight (kg)	-0.085	0.072	-0.226, 0.056	0.2392
+ eGFR	Female	Birth weight (kg)	-0.076	0.098	-0.269, 0.116	0.4388
+ eGFR	Male	Birth weight (kg)	-0.013	0.104	-0.217, 0.191	0.9026
+ eGFR	All	Gestational age (wk)	-0.18	0.144	-0.463, 0.103	0.2132
+ eGFR	Female	Gestational age (wk)	-0.137	0.209	-0.547, 0.273	0.514
+ eGFR	Male	Gestational age (wk)	-0.244	0.196	-0.628, 0.141	0.2174
+ Albumin & eGFR	All	Birth length (cm)	-0.394	0.368	-1.116, 0.328	0.286
+ Albumin & eGFR	Female	Birth length (cm)	-0.286	0.546	-1.356, 0.784	0.6025
+ Albumin & eGFR	Male	Birth length (cm)	-0.312	0.516	-1.324, 0.701	0.5477
+ Albumin & eGFR	All	Birth weight (kg)	-0.093	0.072	-0.233, 0.048	0.197
+ Albumin & eGFR	Female	Birth weight (kg)	-0.075	0.099	-0.270, 0.120	0.4533
+ Albumin & eGFR	Male	Birth weight (kg)	-0.03	0.102	-0.230, 0.169	0.7663
+ Albumin & eGFR	All	Gestational age (wk)	-0.173	0.145	-0.457, 0.110	0.2329
+ Albumin & eGFR	Female	Gestational age (wk)	-0.111	0.208	-0.519, 0.297	0.5962
+ Albumin & eGFR	Male	Gestational age (wk)	-0.242	0.198	-0.629, 0.146	0.2247

### Sheet: S1c. Component weights
S1c. Component weights
Quantile g-computation component weights with positive/negative partition sums.
Rows are stacked across four covariate-adjustment models; filter the Model column to isolate one.
Model	Sex	Outcome	Direction	PFAS	Weight	Weight_Signed	Psi_Pos	Psi_Neg
Primary	Female	Birth length (cm)	Negative	PFHxS	0.467	-0.467	0.312	-0.278
Primary	Female	Birth length (cm)	Negative	PFOS	0.361	-0.361	0.312	-0.278
Primary	Female	Birth length (cm)	Negative	PFNA	0.171	-0.171	0.312	-0.278
Primary	Female	Birth length (cm)	Positive	PFOA	0.839	0.839	0.312	-0.278
Primary	Female	Birth length (cm)	Positive	PFHxA	0.119	0.119	0.312	-0.278
Primary	Female	Birth length (cm)	Positive	PFBS	0.041	0.041	0.312	-0.278
Primary	Male	Birth length (cm)	Negative	PFNA	0.813	-0.813	0.992	-1.012
Primary	Male	Birth length (cm)	Negative	PFHxS	0.187	-0.187	0.992	-1.012
Primary	Male	Birth length (cm)	Positive	PFOS	0.42	0.42	0.992	-1.012
Primary	Male	Birth length (cm)	Positive	PFOA	0.311	0.311	0.992	-1.012
Primary	Male	Birth length (cm)	Positive	PFBS	0.244	0.244	0.992	-1.012
Primary	Male	Birth length (cm)	Positive	PFHxA	0.026	0.026	0.992	-1.012
Primary	Overall	Birth length (cm)	Negative	PFNA	0.788	-0.788	0.331	-0.491
Primary	Overall	Birth length (cm)	Negative	PFHxA	0.133	-0.133	0.331	-0.491
Primary	Overall	Birth length (cm)	Negative	PFHxS	0.079	-0.079	0.331	-0.491
Primary	Overall	Birth length (cm)	Positive	PFOA	0.813	0.813	0.331	-0.491
Primary	Overall	Birth length (cm)	Positive	PFOS	0.185	0.185	0.331	-0.491
Primary	Overall	Birth length (cm)	Positive	PFBS	0.002	0.002	0.331	-0.491
Primary	Female	Birth weight (kg)	Negative	PFHxS	0.643	-0.643	0.082	-0.112
Primary	Female	Birth weight (kg)	Negative	PFBS	0.278	-0.278	0.082	-0.112
Primary	Female	Birth weight (kg)	Negative	PFHxA	0.079	-0.079	0.082	-0.112
Primary	Female	Birth weight (kg)	Positive	PFOA	0.524	0.524	0.082	-0.112
Primary	Female	Birth weight (kg)	Positive	PFNA	0.285	0.285	0.082	-0.112
Primary	Female	Birth weight (kg)	Positive	PFOS	0.191	0.191	0.082	-0.112
Primary	Male	Birth weight (kg)	Negative	PFNA	0.478	-0.478	0.071	-0.126
Primary	Male	Birth weight (kg)	Negative	PFHxS	0.463	-0.463	0.071	-0.126
Primary	Male	Birth weight (kg)	Negative	PFHxA	0.059	-0.059	0.071	-0.126
Primary	Male	Birth weight (kg)	Positive	PFBS	0.532	0.532	0.071	-0.126
Primary	Male	Birth weight (kg)	Positive	PFOA	0.381	0.381	0.071	-0.126
Primary	Male	Birth weight (kg)	Positive	PFOS	0.087	0.087	0.071	-0.126
Primary	Overall	Birth weight (kg)	Negative	PFHxS	0.328	-0.328	0.071	-0.146
Primary	Overall	Birth weight (kg)	Negative	PFNA	0.262	-0.262	0.071	-0.146
Primary	Overall	Birth weight (kg)	Negative	PFBS	0.166	-0.166	0.071	-0.146
Primary	Overall	Birth weight (kg)	Negative	PFHxA	0.144	-0.144	0.071	-0.146
Primary	Overall	Birth weight (kg)	Negative	PFOS	0.099	-0.099	0.071	-0.146
Primary	Overall	Birth weight (kg)	Positive	PFOA	1	1	0.071	-0.146
Primary	Female	Gestational age (wk)	Negative	PFOA	0.429	-0.429	0.206	-0.314
Primary	Female	Gestational age (wk)	Negative	PFOS	0.338	-0.338	0.206	-0.314
Primary	Female	Gestational age (wk)	Negative	PFBS	0.233	-0.233	0.206	-0.314
Primary	Female	Gestational age (wk)	Positive	PFNA	0.86	0.86	0.206	-0.314
Primary	Female	Gestational age (wk)	Positive	PFHxS	0.108	0.108	0.206	-0.314
Primary	Female	Gestational age (wk)	Positive	PFHxA	0.032	0.032	0.206	-0.314
Primary	Male	Gestational age (wk)	Negative	PFNA	0.642	-0.642	0.233	-0.47
Primary	Male	Gestational age (wk)	Negative	PFHxS	0.191	-0.191	0.233	-0.47
Primary	Male	Gestational age (wk)	Negative	PFOS	0.167	-0.167	0.233	-0.47
Primary	Male	Gestational age (wk)	Positive	PFOA	0.614	0.614	0.233	-0.47
Primary	Male	Gestational age (wk)	Positive	PFBS	0.253	0.253	0.233	-0.47
Primary	Male	Gestational age (wk)	Positive	PFHxA	0.133	0.133	0.233	-0.47
Primary	Overall	Gestational age (wk)	Negative	PFOS	0.399	-0.399	0.009	-0.213
Primary	Overall	Gestational age (wk)	Negative	PFNA	0.39	-0.39	0.009	-0.213
Primary	Overall	Gestational age (wk)	Negative	PFHxS	0.136	-0.136	0.009	-0.213
Primary	Overall	Gestational age (wk)	Negative	PFBS	0.074	-0.074	0.009	-0.213
Primary	Overall	Gestational age (wk)	Positive	PFHxA	0.826	0.826	0.009	-0.213
Primary	Overall	Gestational age (wk)	Positive	PFOA	0.174	0.174	0.009	-0.213
+ Albumin	Female	Birth length (cm)	Negative	PFNA	0.623	-0.623	0.612	-0.934
+ Albumin	Female	Birth length (cm)	Negative	PFOS	0.205	-0.205	0.612	-0.934
+ Albumin	Female	Birth length (cm)	Negative	PFHxS	0.113	-0.113	0.612	-0.934
+ Albumin	Female	Birth length (cm)	Negative	PFBS	0.059	-0.059	0.612	-0.934
+ Albumin	Female	Birth length (cm)	Positive	PFOA	0.857	0.857	0.612	-0.934
+ Albumin	Female	Birth length (cm)	Positive	PFHxA	0.143	0.143	0.612	-0.934
+ Albumin	Male	Birth length (cm)	Negative	PFNA	0.714	-0.714	0.681	-1.113
+ Albumin	Male	Birth length (cm)	Negative	PFHxA	0.159	-0.159	0.681	-1.113
+ Albumin	Male	Birth length (cm)	Negative	PFHxS	0.127	-0.127	0.681	-1.113
+ Albumin	Male	Birth length (cm)	Positive	PFOS	0.558	0.558	0.681	-1.113
+ Albumin	Male	Birth length (cm)	Positive	PFOA	0.269	0.269	0.681	-1.113
+ Albumin	Male	Birth length (cm)	Positive	PFBS	0.174	0.174	0.681	-1.113
+ Albumin	Overall	Birth length (cm)	Negative	PFNA	0.705	-0.705	0.403	-0.885
+ Albumin	Overall	Birth length (cm)	Negative	PFHxA	0.181	-0.181	0.403	-0.885
+ Albumin	Overall	Birth length (cm)	Negative	PFHxS	0.084	-0.084	0.403	-0.885
+ Albumin	Overall	Birth length (cm)	Negative	PFBS	0.03	-0.03	0.403	-0.885
+ Albumin	Overall	Birth length (cm)	Positive	PFOA	0.837	0.837	0.403	-0.885
+ Albumin	Overall	Birth length (cm)	Positive	PFOS	0.163	0.163	0.403	-0.885
+ Albumin	Female	Birth weight (kg)	Negative	PFBS	0.348	-0.348	0.081	-0.147
+ Albumin	Female	Birth weight (kg)	Negative	PFNA	0.327	-0.327	0.081	-0.147
+ Albumin	Female	Birth weight (kg)	Negative	PFHxS	0.325	-0.325	0.081	-0.147
+ Albumin	Female	Birth weight (kg)	Positive	PFOA	0.661	0.661	0.081	-0.147
+ Albumin	Female	Birth weight (kg)	Positive	PFOS	0.33	0.33	0.081	-0.147
+ Albumin	Female	Birth weight (kg)	Positive	PFHxA	0.009	0.009	0.081	-0.147
+ Albumin	Male	Birth weight (kg)	Negative	PFNA	0.516	-0.516	0.096	-0.16
+ Albumin	Male	Birth weight (kg)	Negative	PFHxS	0.411	-0.411	0.096	-0.16
+ Albumin	Male	Birth weight (kg)	Negative	PFHxA	0.073	-0.073	0.096	-0.16
+ Albumin	Male	Birth weight (kg)	Positive	PFOA	0.411	0.411	0.096	-0.16
+ Albumin	Male	Birth weight (kg)	Positive	PFBS	0.372	0.372	0.096	-0.16
+ Albumin	Male	Birth weight (kg)	Positive	PFOS	0.217	0.217	0.096	-0.16
+ Albumin	Overall	Birth weight (kg)	Negative	PFNA	0.388	-0.388	0.093	-0.208
+ Albumin	Overall	Birth weight (kg)	Negative	PFHxS	0.242	-0.242	0.093	-0.208
+ Albumin	Overall	Birth weight (kg)	Negative	PFHxA	0.195	-0.195	0.093	-0.208
+ Albumin	Overall	Birth weight (kg)	Negative	PFBS	0.137	-0.137	0.093	-0.208
+ Albumin	Overall	Birth weight (kg)	Negative	PFOS	0.038	-0.038	0.093	-0.208
+ Albumin	Overall	Birth weight (kg)	Positive	PFOA	1	1	0.093	-0.208
+ Albumin	Female	Gestational age (wk)	Negative	PFBS	0.38	-0.38	0.159	-0.227
+ Albumin	Female	Gestational age (wk)	Negative	PFOA	0.315	-0.315	0.159	-0.227
+ Albumin	Female	Gestational age (wk)	Negative	PFOS	0.303	-0.303	0.159	-0.227
+ Albumin	Female	Gestational age (wk)	Negative	PFHxS	0.001	-0.001	0.159	-0.227
+ Albumin	Female	Gestational age (wk)	Positive	PFNA	0.619	0.619	0.159	-0.227
+ Albumin	Female	Gestational age (wk)	Positive	PFHxA	0.381	0.381	0.159	-0.227
+ Albumin	Male	Gestational age (wk)	Negative	PFNA	0.607	-0.607	0.197	-0.515
+ Albumin	Male	Gestational age (wk)	Negative	PFHxS	0.26	-0.26	0.197	-0.515
+ Albumin	Male	Gestational age (wk)	Negative	PFOS	0.134	-0.134	0.197	-0.515
+ Albumin	Male	Gestational age (wk)	Positive	PFOA	0.604	0.604	0.197	-0.515
+ Albumin	Male	Gestational age (wk)	Positive	PFBS	0.211	0.211	0.197	-0.515
+ Albumin	Male	Gestational age (wk)	Positive	PFHxA	0.185	0.185	0.197	-0.515
+ Albumin	Overall	Gestational age (wk)	Negative	PFOS	0.445	-0.445	0.04	-0.243
+ Albumin	Overall	Gestational age (wk)	Negative	PFNA	0.384	-0.384	0.04	-0.243
+ Albumin	Overall	Gestational age (wk)	Negative	PFHxS	0.134	-0.134	0.04	-0.243
+ Albumin	Overall	Gestational age (wk)	Negative	PFBS	0.036	-0.036	0.04	-0.243
+ Albumin	Overall	Gestational age (wk)	Positive	PFOA	0.537	0.537	0.04	-0.243
+ Albumin	Overall	Gestational age (wk)	Positive	PFHxA	0.463	0.463	0.04	-0.243
+ eGFR	Female	Birth length (cm)	Negative	PFNA	0.536	-0.536	0.592	-0.822
+ eGFR	Female	Birth length (cm)	Negative	PFOS	0.316	-0.316	0.592	-0.822
+ eGFR	Female	Birth length (cm)	Negative	PFHxS	0.148	-0.148	0.592	-0.822
+ eGFR	Female	Birth length (cm)	Positive	PFOA	0.814	0.814	0.592	-0.822
+ eGFR	Female	Birth length (cm)	Positive	PFHxA	0.176	0.176	0.592	-0.822
+ eGFR	Female	Birth length (cm)	Positive	PFBS	0.01	0.01	0.592	-0.822
+ eGFR	Male	Birth length (cm)	Negative	PFNA	0.775	-0.775	0.702	-0.965
+ eGFR	Male	Birth length (cm)	Negative	PFHxA	0.177	-0.177	0.702	-0.965
+ eGFR	Male	Birth length (cm)	Negative	PFHxS	0.048	-0.048	0.702	-0.965
+ eGFR	Male	Birth length (cm)	Positive	PFOS	0.418	0.418	0.702	-0.965
+ eGFR	Male	Birth length (cm)	Positive	PFOA	0.397	0.397	0.702	-0.965
+ eGFR	Male	Birth length (cm)	Positive	PFBS	0.185	0.185	0.702	-0.965
+ eGFR	Overall	Birth length (cm)	Negative	PFNA	0.705	-0.705	0.367	-0.724
+ eGFR	Overall	Birth length (cm)	Negative	PFHxA	0.225	-0.225	0.367	-0.724
+ eGFR	Overall	Birth length (cm)	Negative	PFHxS	0.07	-0.07	0.367	-0.724
+ eGFR	Overall	Birth length (cm)	Positive	PFOA	0.839	0.839	0.367	-0.724
+ eGFR	Overall	Birth length (cm)	Positive	PFOS	0.139	0.139	0.367	-0.724
+ eGFR	Overall	Birth length (cm)	Positive	PFBS	0.022	0.022	0.367	-0.724
+ eGFR	Female	Birth weight (kg)	Negative	PFHxS	0.354	-0.354	0.075	-0.151
+ eGFR	Female	Birth weight (kg)	Negative	PFBS	0.348	-0.348	0.075	-0.151
+ eGFR	Female	Birth weight (kg)	Negative	PFNA	0.292	-0.292	0.075	-0.151
+ eGFR	Female	Birth weight (kg)	Negative	PFHxA	0.007	-0.007	0.075	-0.151
+ eGFR	Female	Birth weight (kg)	Positive	PFOA	0.72	0.72	0.075	-0.151
+ eGFR	Female	Birth weight (kg)	Positive	PFOS	0.28	0.28	0.075	-0.151
+ eGFR	Male	Birth weight (kg)	Negative	PFNA	0.515	-0.515	0.11	-0.123
+ eGFR	Male	Birth weight (kg)	Negative	PFHxS	0.482	-0.482	0.11	-0.123
+ eGFR	Male	Birth weight (kg)	Negative	PFHxA	0.002	-0.002	0.11	-0.123
+ eGFR	Male	Birth weight (kg)	Positive	PFOA	0.527	0.527	0.11	-0.123
+ eGFR	Male	Birth weight (kg)	Positive	PFBS	0.333	0.333	0.11	-0.123
+ eGFR	Male	Birth weight (kg)	Positive	PFOS	0.14	0.14	0.11	-0.123
+ eGFR	Overall	Birth weight (kg)	Negative	PFNA	0.332	-0.332	0.086	-0.171
+ eGFR	Overall	Birth weight (kg)	Negative	PFHxS	0.258	-0.258	0.086	-0.171
+ eGFR	Overall	Birth weight (kg)	Negative	PFHxA	0.233	-0.233	0.086	-0.171
+ eGFR	Overall	Birth weight (kg)	Negative	PFBS	0.123	-0.123	0.086	-0.171
+ eGFR	Overall	Birth weight (kg)	Negative	PFOS	0.053	-0.053	0.086	-0.171
+ eGFR	Overall	Birth weight (kg)	Positive	PFOA	1	1	0.086	-0.171
+ eGFR	Female	Gestational age (wk)	Negative	PFBS	0.473	-0.473	0.105	-0.242
+ eGFR	Female	Gestational age (wk)	Negative	PFOS	0.253	-0.253	0.105	-0.242
+ eGFR	Female	Gestational age (wk)	Negative	PFOA	0.225	-0.225	0.105	-0.242
+ eGFR	Female	Gestational age (wk)	Negative	PFHxS	0.05	-0.05	0.105	-0.242
+ eGFR	Female	Gestational age (wk)	Positive	PFNA	0.536	0.536	0.105	-0.242
+ eGFR	Female	Gestational age (wk)	Positive	PFHxA	0.464	0.464	0.105	-0.242
+ eGFR	Male	Gestational age (wk)	Negative	PFNA	0.64	-0.64	0.205	-0.448
+ eGFR	Male	Gestational age (wk)	Negative	PFHxS	0.279	-0.279	0.205	-0.448
+ eGFR	Male	Gestational age (wk)	Negative	PFOS	0.081	-0.081	0.205	-0.448
+ eGFR	Male	Gestational age (wk)	Positive	PFOA	0.58	0.58	0.205	-0.448
+ eGFR	Male	Gestational age (wk)	Positive	PFBS	0.342	0.342	0.205	-0.448
+ eGFR	Male	Gestational age (wk)	Positive	PFHxA	0.078	0.078	0.205	-0.448
+ eGFR	Overall	Gestational age (wk)	Negative	PFNA	0.47	-0.47	0.038	-0.219
+ eGFR	Overall	Gestational age (wk)	Negative	PFOS	0.409	-0.409	0.038	-0.219
+ eGFR	Overall	Gestational age (wk)	Negative	PFHxS	0.108	-0.108	0.038	-0.219
+ eGFR	Overall	Gestational age (wk)	Negative	PFHxA	0.01	-0.01	0.038	-0.219
+ eGFR	Overall	Gestational age (wk)	Negative	PFBS	0.003	-0.003	0.038	-0.219
+ eGFR	Overall	Gestational age (wk)	Positive	PFOA	1	1	0.038	-0.219
+ Albumin & eGFR	Female	Birth length (cm)	Negative	PFNA	0.681	-0.681	0.622	-0.908
+ Albumin & eGFR	Female	Birth length (cm)	Negative	PFOS	0.172	-0.172	0.622	-0.908
+ Albumin & eGFR	Female	Birth length (cm)	Negative	PFHxS	0.085	-0.085	0.622	-0.908
+ Albumin & eGFR	Female	Birth length (cm)	Negative	PFBS	0.063	-0.063	0.622	-0.908
+ Albumin & eGFR	Female	Birth length (cm)	Positive	PFOA	0.851	0.851	0.622	-0.908
+ Albumin & eGFR	Female	Birth length (cm)	Positive	PFHxA	0.149	0.149	0.622	-0.908
+ Albumin & eGFR	Male	Birth length (cm)	Negative	PFNA	0.759	-0.759	0.767	-1.078
+ Albumin & eGFR	Male	Birth length (cm)	Negative	PFHxA	0.198	-0.198	0.767	-1.078
+ Albumin & eGFR	Male	Birth length (cm)	Negative	PFHxS	0.043	-0.043	0.767	-1.078
+ Albumin & eGFR	Male	Birth length (cm)	Positive	PFOA	0.434	0.434	0.767	-1.078
+ Albumin & eGFR	Male	Birth length (cm)	Positive	PFOS	0.402	0.402	0.767	-1.078
+ Albumin & eGFR	Male	Birth length (cm)	Positive	PFBS	0.164	0.164	0.767	-1.078
+ Albumin & eGFR	Overall	Birth length (cm)	Negative	PFNA	0.711	-0.711	0.453	-0.847
+ Albumin & eGFR	Overall	Birth length (cm)	Negative	PFHxA	0.227	-0.227	0.453	-0.847
+ Albumin & eGFR	Overall	Birth length (cm)	Negative	PFHxS	0.053	-0.053	0.453	-0.847
+ Albumin & eGFR	Overall	Birth length (cm)	Negative	PFBS	0.009	-0.009	0.453	-0.847
+ Albumin & eGFR	Overall	Birth length (cm)	Positive	PFOA	0.777	0.777	0.453	-0.847
+ Albumin & eGFR	Overall	Birth length (cm)	Positive	PFOS	0.223	0.223	0.453	-0.847
+ Albumin & eGFR	Female	Birth weight (kg)	Negative	PFHxS	0.377	-0.377	0.071	-0.145
+ Albumin & eGFR	Female	Birth weight (kg)	Negative	PFBS	0.349	-0.349	0.071	-0.145
+ Albumin & eGFR	Female	Birth weight (kg)	Negative	PFNA	0.269	-0.269	0.071	-0.145
+ Albumin & eGFR	Female	Birth weight (kg)	Negative	PFHxA	0.005	-0.005	0.071	-0.145
+ Albumin & eGFR	Female	Birth weight (kg)	Positive	PFOA	0.745	0.745	0.071	-0.145
+ Albumin & eGFR	Female	Birth weight (kg)	Positive	PFOS	0.255	0.255	0.071	-0.145
+ Albumin & eGFR	Male	Birth weight (kg)	Negative	PFNA	0.542	-0.542	0.134	-0.164
+ Albumin & eGFR	Male	Birth weight (kg)	Negative	PFHxS	0.36	-0.36	0.134	-0.164
+ Albumin & eGFR	Male	Birth weight (kg)	Negative	PFHxA	0.098	-0.098	0.134	-0.164
+ Albumin & eGFR	Male	Birth weight (kg)	Positive	PFOA	0.582	0.582	0.134	-0.164
+ Albumin & eGFR	Male	Birth weight (kg)	Positive	PFBS	0.261	0.261	0.134	-0.164
+ Albumin & eGFR	Male	Birth weight (kg)	Positive	PFOS	0.156	0.156	0.134	-0.164
+ Albumin & eGFR	Overall	Birth weight (kg)	Negative	PFNA	0.401	-0.401	0.097	-0.189
+ Albumin & eGFR	Overall	Birth weight (kg)	Negative	PFHxA	0.243	-0.243	0.097	-0.189
+ Albumin & eGFR	Overall	Birth weight (kg)	Negative	PFHxS	0.227	-0.227	0.097	-0.189
+ Albumin & eGFR	Overall	Birth weight (kg)	Negative	PFBS	0.128	-0.128	0.097	-0.189
+ Albumin & eGFR	Overall	Birth weight (kg)	Positive	PFOA	0.987	0.987	0.097	-0.189
+ Albumin & eGFR	Overall	Birth weight (kg)	Positive	PFOS	0.013	0.013	0.097	-0.189
+ Albumin & eGFR	Female	Gestational age (wk)	Negative	PFOS	0.361	-0.361	0.194	-0.305
+ Albumin & eGFR	Female	Gestational age (wk)	Negative	PFBS	0.278	-0.278	0.194	-0.305
+ Albumin & eGFR	Female	Gestational age (wk)	Negative	PFOA	0.251	-0.251	0.194	-0.305
+ Albumin & eGFR	Female	Gestational age (wk)	Negative	PFHxS	0.11	-0.11	0.194	-0.305
+ Albumin & eGFR	Female	Gestational age (wk)	Positive	PFNA	0.722	0.722	0.194	-0.305
+ Albumin & eGFR	Female	Gestational age (wk)	Positive	PFHxA	0.278	0.278	0.194	-0.305
+ Albumin & eGFR	Male	Gestational age (wk)	Negative	PFNA	0.637	-0.637	0.204	-0.446
+ Albumin & eGFR	Male	Gestational age (wk)	Negative	PFHxS	0.28	-0.28	0.204	-0.446
+ Albumin & eGFR	Male	Gestational age (wk)	Negative	PFOS	0.082	-0.082	0.204	-0.446
+ Albumin & eGFR	Male	Gestational age (wk)	Positive	PFOA	0.57	0.57	0.204	-0.446
+ Albumin & eGFR	Male	Gestational age (wk)	Positive	PFBS	0.343	0.343	0.204	-0.446
+ Albumin & eGFR	Male	Gestational age (wk)	Positive	PFHxA	0.087	0.087	0.204	-0.446
+ Albumin & eGFR	Overall	Gestational age (wk)	Negative	PFOS	0.475	-0.475	0.035	-0.209
+ Albumin & eGFR	Overall	Gestational age (wk)	Negative	PFNA	0.407	-0.407	0.035	-0.209
+ Albumin & eGFR	Overall	Gestational age (wk)	Negative	PFHxS	0.118	-0.118	0.035	-0.209
+ Albumin & eGFR	Overall	Gestational age (wk)	Positive	PFOA	0.834	0.834	0.035	-0.209
+ Albumin & eGFR	Overall	Gestational age (wk)	Positive	PFHxA	0.102	0.102	0.035	-0.209
+ Albumin & eGFR	Overall	Gestational age (wk)	Positive	PFBS	0.064	0.064	0.035	-0.209
